# Phage Therapy: Navigating the Mechanisms, Benefits, and Challenges in the Fight Against Multidrug-Resistant Infections

**DOI:** 10.1101/2025.04.19.25325436

**Authors:** Mohammed Munshi, Sabrina Jahangir, Sumaiya Sumaiya

**Author notes:** Corresponding Author: Name: Mohammed Munshi, Postal Address: House-6, Lane-21, Block-C, Avenue-5, Mirpur-11Pallabi, Dhaka-1216, Bangladesh, Contact No.

## Abstract

**Background:** The emergence of multidrug-resistant (MDR) infections represents one of the most critical challenges faced by contemporary medical practice. The World Health Organization (WHO) has identified antibiotic resistance as a significant threat to global health, with MDR bacteria leading to increased morbidity, mortality, and healthcare costs ^[1]^.

**Objective (PICOS):** This review examines ***(P)*** MDR infection patients receiving ***(I)*** short-term (0-14 day) phage therapy versus ***(C)*** long-term/antibiotic treatments, assessing ***(O)*** efficacy (eradication rates) and safety (adverse events) through ***(S)*** clinical trial/case study analysis.

**Primary & Secondary Outcome Measures:** Efficacy (bacterial eradication) and safety (adverse events) of 0–14 day phage therapy, compared to conventional antibiotics or longer phage regimens.

**Intervention:** Application of bacteriophages (viruses that infect and lyse bacteria) as targeted antimicrobial agents.

**Methods:** A comprehensive review of clinical trials, case studies, and experimental models from peer-reviewed literature.

**Results:** Phage therapy demonstrates high bacterial specificity, adaptability to resistance, and synergistic effects with antibiotics.

**Article Summary:** While phage therapy offers a promising alternative to antibiotics, its clinical integration faces regulatory, logistical, and safety challenges.

**Strengths and limitations of this study:** The strengths include detailed analysis of phage mechanisms, clinical applications, and therapeutic potential. The limitations are limited large-scale randomized controlled trials (RCTs) and standardized treatment protocols & last is This review was not registered in PROSPERO.

**Conclusion:** Phage therapy holds transformative potential in combating MDR infections but requires further research, regulatory standardization, and clinical validation.
