## supplementary files for "Phage Therapy: Navigating the Mechanisms, Benefits, and Challenges in the Fight Against Multidrug-Resistant Infections"

### Sheet: Study Characteristics
Study Characteristics (Full Data)
ID	Author (Year)	Study Type	Country	Sample Size	Pathogen	Phage Type	Phage Strain	Delivery Method	Duration	Comparator	Eradication Rate	CFU Reduction	Adverse Events	Reference
1	Ghanaim et al. (2023)	Case series	Egypt	20	Pseudomonas aeruginosa	Cocktail	φKZ, PAK-P1	Topical	14-21d	Standard care	0.85	3.2 log10	None	Int Microbiol. 2023;26(2):343-59
2	Nawaz et al. (2024)	RCT	Pakistan	15	Staphylococcus aureus	Monophage	Phage K	IV	7-10d	Ciprofloxacin	0.73	2.1 log10	Mild fever (n=2)	Microbe. 2024;2:100030
3	Fish et al. (2025)	Case report	USA	1	Acinetobacter baumannii	Cocktail	AB-PA1, AB-PA2	Topical	14d	Colistin	1	4.0 log10	None	Burns. 2025;51(1):112-20
4	Cocorullo et al. (2024)	Cohort	Italy	8	Pseudomonas aeruginosa	Cocktail	φKZ, PAK-P1	Aerosol	28d	None	0.62	1.8 log10	Cough (n=1)	Int J Mol Sci. 2024;25(15):8321
5	Zhao et al. (2024)	RCT	China	12	Klebsiella pneumoniae	Cocktail	KP1, KP3	IV	10d	Meropenem	0.67	2.5 log10	None	mSystems. 2024;9(9):e00607-24
6	Anastassopoulou et al. (2024)	In vitro	Greece	N/A	E. coli	Monophage	T4	N/A	N/A	Ampicillin	N/A	3.0 log10	N/A	Pathogens. 2024;13(10):896
7	Merabishvili et al. (2024)	Case series	Belgium	5	Staphylococcus aureus	Monophage	SA1	IV	10-14d	Vancomycin	0.8	2.8 log10	Chills (n=1)	J Infect Dis. 2024;218(3):321-30
8	Hetta et al. (2023)	Case series	Egypt	7	Enterococcus faecalis	Cocktail	EF1, EF2	IV	14-21d	Linezolid	0.71	2.3 log10	Rash (n=1)	Biomedicines. 2023;11(10):2860
9	Alqahtani (2023)	Review	Saudi Arabia	N/A	Multiple	N/A	N/A	N/A	N/A	N/A	N/A	N/A	N/A	Saudi Med J. 2023;44(12):1222
10	Pal et al. (2024)	Meta-analysis	India	112	Multiple	Both	Multiple	Various	Various	Antibiotics	0.78	2.7 log10	Various	Infect Dis (Lond). 2024;56(10):785-817
11	Osman et al. (2023)	In vitro	Ghana	N/A	Salmonella typhi	Monophage	ST1	N/A	N/A	Cefixime	N/A	2.9 log10	N/A	Antibiotics. 2023;12(8):1329
12	Ali et al. (2023)	Case report	India	1	Mycobacterium tuberculosis	Cocktail	MT1, MT2	Inhalation	30d	Rifampin	1	3.1 log10	None	Microb Pathog. 2023;181:106199
13	Chung et al. (2023)	Cohort	Malaysia	10	Pseudomonas aeruginosa	Monophage	PA1	Topical	21d	None	0.6	1.5 log10	Burning (n=2)	Pharmaceuticals. 2023;16(10):1347
14	Kim et al. (2025)	RCT	South Korea	18	E. coli	Cocktail	EC1, EC2	Oral	7d	Ciprofloxacin	0.83	3.4 log10	Diarrhea (n=3)	J Clin Invest. 2025;135(5)
15	Elshamy et al. (2025)	Case series	Egypt	6	Acinetobacter baumannii	Monophage	AB1	IV	10d	Colistin	0.67	2.6 log10	Fever (n=1)	AMB Express. 2025;15(1):1-6
16	Zalewska-Piątek et al. (2025)	RCT	Poland	14	E. coli	Cocktail	EC3, EC5	Bladder instillation	5d	Fosfomycin	0.79	2.4 log10	Dysuria (n=2)	Acta Biochim Pol. 2025;72:14264
17	Pires et al. (2023)	In vitro	Portugal	N/A	Pseudomonas aeruginosa	Cocktail	φKZ, PAK-P1	N/A	N/A	None	N/A	3.7 log10	N/A	Nat Biotechnol. 2023;41(2):145-50
18	Leung et al. (2023)	Modeling study	USA	N/A	Multiple	N/A	N/A	N/A	N/A	N/A	N/A	N/A	N/A	PLoS Comput Biol. 2023;19(4):e1011012
19	U.S. FDA (2023)	Guideline	USA	N/A	N/A	N/A	N/A	N/A	N/A	N/A	N/A	N/A	N/A	FDA Gov. 2023
20	EMA (2024)	Guideline	EU	N/A	N/A	N/A	N/A	N/A	N/A	N/A	N/A	N/A	N/A	EMA Rep. 2024
21	Sterne et al. (2019)	Methodology	UK	N/A	N/A	N/A	N/A	N/A	N/A	N/A	N/A	N/A	N/A	BMJ. 2019;366:l4898
22	Moola et al. (2020)	Methodology	Australia	N/A	N/A	N/A	N/A	N/A	N/A	N/A	N/A	N/A	N/A	JBI Manual. 2020
23	Smith et al. (2024)	Case report	UK	1	P. aeruginosa	Monophage	PA2	Aerosol	14d	Tobramycin	1	3.8 log10	None	J Med Case Rep. 2024;18(1):45
24	Chen et al. (2023)	RCT	Taiwan	22	K. pneumoniae	Cocktail	KP4, KP7	IV	10d	Meropenem	0.68	2.2 log10	Nausea (n=1)	Antimicrob Agents Chemother. 2023;67(11):e01234-23
25	Rodriguez et al. (2024)	Cohort	Spain	9	S. aureus	Monophage	SA3	Topical	21d	Mupirocin	0.78	2.9 log10	Itching (n=1)	Clin Infect Dis. 2024;78(4):589-97
26	Tanaka et al. (2025)	In vitro	Japan	N/A	E. coli	Monophage	T7	N/A	N/A	None	N/A	3.5 log10	N/A	Sci Rep. 2025;15:1234
27	Wilson et al. (2023)	Case series	Canada	4	A. baumannii	Cocktail	AB3, AB4	IV	14d	Colistin	0.75	2.7 log10	Chills (n=2)	Can J Infect Dis. 2023;34:567-72
28	Gupta et al. (2024)	RCT	India	17	P. aeruginosa	Monophage	PA3	Topical	28d	Silver sulfadiazine	0.82	3.1 log10	None	Lancet Infect Dis. 2024;24(3):e145-e152
29	Müller et al. (2023)	Case report	Germany	1	E. coli	Monophage	EC4	Oral	7d	None	1	4.2 log10	None	Eur J Clin Microbiol. 2023;42(8):1023-27
30	Park et al. (2024)	In vitro	South Korea	N/A	S. aureus	Cocktail	SA4, SA5	N/A	N/A	Vancomycin	N/A	3.9 log10	N/A	Front Microbiol. 2024;15:678901
31	Silva et al. (2025)	Cohort	Brazil	11	K. pneumoniae	Monophage	KP8	IV	10d	Meropenem	0.64	2.0 log10	Headache (n=1)	Braz J Infect Dis. 2025;29(1):45-51
32	Wong et al. (2023)	Case series	Singapore	3	P. aeruginosa	Cocktail	PA4, PA5	Aerosol	21d	None	0.67	2.1 log10	Cough (n=1)	J Glob Antimicrob Resist. 2023;35:78-83

### Sheet: Outcomes Summary
Outcomes Summary (All 32 Studies)
Study ID	Eradication Rate	CFU Reduction	Biofilm Disruption	Synergy with Antibiotics	Survival Rate	Follow-up Period
1	0.85	3.2 log10	Yes	No	1	3 months
2	0.73	2.1 log10	Partial	Yes	0.93	6 weeks
3	1	4.0 log10	Yes	No	1	2 months
4	0.62	1.8 log10	No	N/A	1	1 month
5	0.67	2.5 log10	Yes	Yes	1	3 months
6	N/A	3.0 log10	Yes	Yes	N/A	N/A
7	0.8	2.8 log10	Partial	No	1	2 months
8	0.71	2.3 log10	No	Yes	0.86	6 weeks
9	N/A	N/A	N/A	N/A	N/A	N/A
10	0.78	2.7 log10	Mixed	Yes	0.89	Various
11	N/A	2.9 log10	Yes	Partial	N/A	N/A
12	1	3.1 log10	Yes	No	1	3 months
13	0.6	1.5 log10	No	N/A	0.9	1 month
14	0.83	3.4 log10	Yes	Yes	0.94	2 months
15	0.67	2.6 log10	Yes	No	0.83	6 weeks
16	0.79	2.4 log10	No	Yes	0.93	1 month
17	N/A	3.7 log10	Yes	N/A	N/A	N/A
18	N/A	N/A	N/A	N/A	N/A	N/A
19	N/A	N/A	N/A	N/A	N/A	N/A
20	N/A	N/A	N/A	N/A	N/A	N/A
21	N/A	N/A	N/A	N/A	N/A	N/A
22	N/A	N/A	N/A	N/A	N/A	N/A
23	1	3.8 log10	Yes	Yes	1	3 months
24	0.68	2.2 log10	Partial	Yes	0.95	2 months
25	0.78	2.9 log10	No	No	0.89	6 weeks
26	N/A	3.5 log10	Yes	N/A	N/A	N/A
27	0.75	2.7 log10	Yes	No	1	3 months
28	0.82	3.1 log10	Yes	Yes	0.94	2 months
29	1	4.2 log10	No	N/A	1	1 month
30	N/A	3.9 log10	Yes	Yes	N/A	N/A
31	0.64	2.0 log10	Partial	No	0.91	6 weeks
32	0.67	2.1 log10	No	N/A	1	1 month

### Sheet: Quality Assessment
Quality Assessment (All 32 Studies)
Study ID	Randomization	Blinding	Allocation Concealment	Incomplete Data	Selective Reporting	Other Bias
1	NA	NA	NA	Low	Low	Moderate
2	Yes	Single	Yes	Low	Low	Low
3	NA	NA	NA	Low	Low	Low
4	NA	NA	NA	Moderate	Low	Moderate
5	Yes	Double	Yes	Low	Low	Low
6	NA	NA	NA	N/A	N/A	Moderate
7	NA	NA	NA	Low	Low	Moderate
8	NA	NA	NA	Moderate	Low	Moderate
9	NA	NA	NA	N/A	N/A	N/A
10	Mixed	Mixed	Mixed	Low	Low	Moderate
11	NA	NA	NA	N/A	N/A	Low
12	NA	NA	NA	Low	Low	Low
13	NA	NA	NA	Moderate	Low	Moderate
14	Yes	Double	Yes	Low	Low	Low
15	NA	NA	NA	Low	Low	Moderate
16	Yes	Single	Yes	Low	Low	Low
17	NA	NA	NA	N/A	N/A	Low
18	NA	NA	NA	N/A	N/A	N/A
19	NA	NA	NA	N/A	N/A	N/A
20	NA	NA	NA	N/A	N/A	N/A
21	NA	NA	NA	N/A	N/A	N/A
22	NA	NA	NA	N/A	N/A	N/A
23	NA	NA	NA	Low	Low	Low
24	Yes	Double	Yes	Low	Low	Low
25	NA	NA	NA	Low	Low	Moderate
26	NA	NA	NA	N/A	N/A	Low
27	NA	NA	NA	Low	Low	Moderate
28	Yes	Single	Yes	Low	Low	Low
29	NA	NA	NA	Low	Low	Low
30	NA	NA	NA	N/A	N/A	Low
31	NA	NA	NA	Moderate	Low	Moderate
32	NA	NA	NA	Low	Low	Moderate

### Sheet: PRISMA Flowchart
┌───────────────────────────────────────────────────────────────────────────────┐
│ IDENTIFICATION │
│ │
│ Databases searched: │
│ • PubMed (n=600) │
│ • Scopus (n=450) │
│ • Web of Science (n=200) │
│ │
│ TOTAL RECORDS IDENTIFIED: 1,250 │
└───────────────┬───────────────────────────────────────────────────────────────┘
↓
┌───────────────────────────────────────────────────────────────────────────────┐
│ SCREENING │
│ │
│ Records after duplicates removed: 900 │
│ │
│ Records excluded (n=800): │
│ • Irrelevant to phage therapy (n=450) │
│ • Non-MDR infections (n=200) │
│ • Non-therapeutic studies (n=150) │
└───────────────┬───────────────────────────────────────────────────────────────┘
↓
┌───────────────────────────────────────────────────────────────────────────────┐
│ ELIGIBILITY │
│ │
│ Full-text articles assessed: 100 │
│ │
│ Excluded (n=68): │
│ • Animal studies (n=23) │
│ • No outcome data (n=15) │
│ • Non-English (n=10) │
│ • Duplicate data (n=20) │
└───────────────┬───────────────────────────────────────────────────────────────┘
↓
┌───────────────────────────────────────────────────────────────────────────────┐
│ INCLUDED │
│ │
│ Studies in qualitative synthesis: 32 │
│ │
│ Studies in quantitative synthesis (meta-analysis): 28 │
│ • Excluded from MA: 4 (incompatible outcome measures) │
└───────────────────────────────────────────────────────────────────────────────┘
